# Predicting Dengue Incidence Leveraging Internet-Based Data Sources. A Case Study in 20 cities in Brazil

**DOI:** 10.1101/2020.10.21.20210948

**Authors:** Gal Koplewitz, Fred Lu, César Leonardo Clemente, Caroline Buckee, Mauricio Santillana

## Abstract

The dengue virus affects millions of people every year worldwide, causing large epidemic outbreaks that disrupt people’s lives and severely strain healthcare systems. In the absence of a reliable vaccine against it or an effective treatment to manage the illness in humans, most efforts to combat dengue infections have focused on preventing its vectors, mainly the Aedes aegypti mosquito, from flourishing across the world. These mosquito-control strategies need reliable disease activity surveillance systems to be deployed. Despite significant efforts to estimate dengue incidence using a variety of data sources and methods, little work has been done to understand the relative contribution of the different data sources to improved prediction. Additionally, scholarship on the topic had initially focused on prediction systems at the national- and state-levels, and much remains to be done at the finer spatial resolutions at which health policy interventions often occur. We develop a methodological framework to assess and compare dengue incidence estimates at the city level, and evaluate the performance of a collection of models on 20 different cities in Brazil. The data sources we use towards this end are weekly incidence counts from prior years (seasonal autoregressive terms), weekly-aggregated weather variables, and real-time internet search data. We find that both random forest-based models and LASSO regression-based models effectively leverage these multiple data sources to produce accurate predictions, and that while the performance between them is comparable on average, the former method produces fewer extreme outliers, and can thus be considered more robust. For real-time predictions that assume long delays (6-8 weeks) in the availability of epidemiological data, we find that real-time internet search data are the strongest predictors of dengue incidence, whereas for predictions that assume short delays (1-3 weeks), in which the error rate is halved (as measured by relative RMSE), short-term and seasonal autocorrelation are the dominant predictors. Despite the difficulties inherent to city-level prediction, our framework achieves meaningful and actionable estimates across cities with different demographic, geographic and epidemic characteristics.

**Author Summary:** As the incidence of infectious diseases like dengue continues to increase throughout the world, tracking their spread in real time poses a significant challenge to local and national health authorities. Accurate incidence data are often difficult to obtain as outbreaks emerge and unfold, both due the partial reach of serological surveillance (especially in rural areas), and due to delays in reporting, which result in post-hoc adjustments to what should have been real-time data. Thus, a range of ‘nowcasting’ tools have been developed to estimate disease trends, using different mathematical and statistical methodologies to fill the temporal data gap. Over the past several years, researchers have investigated how to best incorporate internet search data into predictive models, since these can be obtained in real-time. Still, most such models have been regression-based, and have tended to underperform in cases when epidemiological data are only available after long reporting delays. Moreover, in tropical countries, attention has increasingly turned from testing and applying models at the national level to models at higher spatial resolutions, such as states and cities. Here, we develop machine learning models based on both LASSO regression and on random forest ensembles, and proceed to apply and compare them across 20 cities in Brazil. We find that our methodology produces meaningful and actionable disease estimates at the city level with both underlying model classes, and that the two perform comparably across most metrics, although the ensemble method produces fewer outliers. We also compare model performance and the relative contribution of different data sources across diverse geographic, demographic and epidemic conditions.
