## Supplementary material for "Predicting Dengue Incidence Leveraging Internet-Based Data Sources. A Case Study in 20 cities in Brazil": Results summary table

### Sheet: Sheet1
City	Model	AR Lag	Features	RMSE	Relative RMSE	R^2	Pearson Correlation
Aracaju	Lasso	AR8	AR	39.175	1.136	-1.352	-0.165
Aracaju	Lasso	AR8	GT	28.435	0.824	-0.239	0.285
Aracaju	Lasso	AR8	AR+GT	39.157	1.135	-1.35	-0.084
Aracaju	Lasso	AR8	AR+GT+W	36.897	1.07	-1.087	-0.064
Aracaju	Lasso	AR6	AR	35.213	1.022	-0.917	-0.028
Aracaju	Lasso	AR6	GT	27.476	0.798	-0.167	0.322
Aracaju	Lasso	AR6	AR+GT	33.458	0.971	-0.73	0.075
Aracaju	Lasso	AR6	AR+GT+W	32.528	0.944	-0.636	0.089
Aracaju	Lasso	AR3	AR	21.06	0.61	0.31	0.598
Aracaju	Lasso	AR3	GT	25.979	0.752	-0.05	0.366
Aracaju	Lasso	AR3	AR+GT	20.567	0.595	0.342	0.622
Aracaju	Lasso	AR3	AR+GT+W	19.27	0.558	0.422	0.667
Aracaju	Lasso	AR1	AR	11.567	0.333	0.792	0.892
Aracaju	Lasso	AR1	GT	24.782	0.714	0.045	0.411
Aracaju	Lasso	AR1	AR+GT	11.559	0.333	0.792	0.891
Aracaju	Lasso	AR1	AR+GT+W	11.505	0.331	0.794	0.893
Aracaju	Random Forest	AR8	AR	37.915	1.099	-1.204	0.115
Aracaju	Random Forest	AR8	GT	26.366	0.764	-0.066	0.409
Aracaju	Random Forest	AR8	AR+GT	38.182	1.107	-1.235	0.125
Aracaju	Random Forest	AR8	AR+GT+W	37.045	1.074	-1.104	0.207
Aracaju	Random Forest	AR6	AR	31.091	0.902	-0.494	0.321
Aracaju	Random Forest	AR6	GT	25.102	0.729	0.026	0.428
Aracaju	Random Forest	AR6	AR+GT	30.485	0.885	-0.437	0.363
Aracaju	Random Forest	AR6	AR+GT+W	32.301	0.938	-0.613	0.367
Aracaju	Random Forest	AR3	AR	19.689	0.57	0.397	0.704
Aracaju	Random Forest	AR3	GT	25.743	0.745	-0.031	0.43
Aracaju	Random Forest	AR3	AR+GT	19.939	0.577	0.382	0.71
Aracaju	Random Forest	AR3	AR+GT+W	20.207	0.585	0.365	0.691
Aracaju	Random Forest	AR1	AR	13.18	0.38	0.73	0.871
Aracaju	Random Forest	AR1	GT	25.105	0.723	0.02	0.448
Aracaju	Random Forest	AR1	AR+GT	13.495	0.389	0.717	0.861
Aracaju	Random Forest	AR1	AR+GT+W	13.4	0.386	0.721	0.866
Barra Mansa	Lasso	AR8	AR	28.425	0.897	0.009	0.188
Barra Mansa	Lasso	AR8	GT	23.606	0.745	0.317	0.563
Barra Mansa	Lasso	AR8	AR+GT	23.828	0.752	0.304	0.555
Barra Mansa	Lasso	AR8	AR+GT+W	24.67	0.778	0.254	0.505
Barra Mansa	Lasso	AR6	AR	26.65	0.845	0.122	0.355
Barra Mansa	Lasso	AR6	GT	23.546	0.746	0.315	0.562
Barra Mansa	Lasso	AR6	AR+GT	22.615	0.717	0.368	0.608
Barra Mansa	Lasso	AR6	AR+GT+W	23.039	0.73	0.344	0.587
Barra Mansa	Lasso	AR3	AR	19.264	0.615	0.536	0.733
Barra Mansa	Lasso	AR3	GT	21.581	0.689	0.418	0.649
Barra Mansa	Lasso	AR3	AR+GT	18.859	0.602	0.556	0.752
Barra Mansa	Lasso	AR3	AR+GT+W	18.789	0.6	0.559	0.753
Barra Mansa	Lasso	AR1	AR	12.485	0.4	0.804	0.897
Barra Mansa	Lasso	AR1	GT	20.229	0.649	0.485	0.703
Barra Mansa	Lasso	AR1	AR+GT	12.259	0.393	0.811	0.901
Barra Mansa	Lasso	AR1	AR+GT+W	12.222	0.392	0.812	0.901
Barra Mansa	Random Forest	AR8	AR	26.382	0.832	0.146	0.508
Barra Mansa	Random Forest	AR8	GT	21.061	0.664	0.456	0.68
Barra Mansa	Random Forest	AR8	AR+GT	23.355	0.737	0.331	0.596
Barra Mansa	Random Forest	AR8	AR+GT+W	22.514	0.71	0.378	0.631
Barra Mansa	Random Forest	AR6	AR	24.625	0.781	0.251	0.591
Barra Mansa	Random Forest	AR6	GT	22.203	0.704	0.391	0.642
Barra Mansa	Random Forest	AR6	AR+GT	22.055	0.699	0.399	0.664
Barra Mansa	Random Forest	AR6	AR+GT+W	21.154	0.671	0.447	0.678
Barra Mansa	Random Forest	AR3	AR	18.332	0.585	0.58	0.776
Barra Mansa	Random Forest	AR3	GT	21.07	0.673	0.445	0.676
Barra Mansa	Random Forest	AR3	AR+GT	17.613	0.562	0.612	0.793
Barra Mansa	Random Forest	AR3	AR+GT+W	19.354	0.618	0.532	0.749
Barra Mansa	Random Forest	AR1	AR	11.047	0.354	0.846	0.92
Barra Mansa	Random Forest	AR1	GT	19.408	0.622	0.526	0.729
Barra Mansa	Random Forest	AR1	AR+GT	11.027	0.354	0.847	0.924
Barra Mansa	Random Forest	AR1	AR+GT+W	11.844	0.38	0.823	0.91
Barretos	Lasso	AR8	AR	92.794	0.988	-0.104	-0.429
Barretos	Lasso	AR8	GT	94.142	1.002	-0.136	-0.166
Barretos	Lasso	AR8	AR+GT	91.823	0.978	-0.081	-0.07
Barretos	Lasso	AR8	AR+GT+W	90.454	0.963	-0.049	-0.014
Barretos	Lasso	AR6	AR	89.659	0.959	-0.039	0.039
Barretos	Lasso	AR6	GT	92.579	0.99	-0.108	-0.162
Barretos	Lasso	AR6	AR+GT	92.133	0.986	-0.098	0.067
Barretos	Lasso	AR6	AR+GT+W	85.206	0.912	0.061	0.248
Barretos	Lasso	AR3	AR	73.687	0.794	0.289	0.554
Barretos	Lasso	AR3	GT	88.892	0.958	-0.035	-0.021
Barretos	Lasso	AR3	AR+GT	79.479	0.856	0.173	0.491
Barretos	Lasso	AR3	AR+GT+W	77.954	0.84	0.204	0.51
Barretos	Lasso	AR1	AR	33.417	0.362	0.853	0.926
Barretos	Lasso	AR1	GT	87.074	0.942	-0.001	0.081
Barretos	Lasso	AR1	AR+GT	37.713	0.408	0.812	0.908
Barretos	Lasso	AR1	AR+GT+W	36.789	0.398	0.821	0.91
Barretos	Random Forest	AR8	AR	111.088	1.183	-0.582	0.093
Barretos	Random Forest	AR8	GT	119.035	1.267	-0.817	-0.056
Barretos	Random Forest	AR8	AR+GT	126.055	1.342	-1.037	0.033
Barretos	Random Forest	AR8	AR+GT+W	111.132	1.183	-0.584	0.069
Barretos	Random Forest	AR6	AR	101.366	1.084	-0.329	0.234
Barretos	Random Forest	AR6	GT	120.769	1.292	-0.886	-0.05
Barretos	Random Forest	AR6	AR+GT	106.78	1.142	-0.474	0.19
Barretos	Random Forest	AR6	AR+GT+W	103.848	1.111	-0.394	0.157
Barretos	Random Forest	AR3	AR	82.385	0.888	0.111	0.512
Barretos	Random Forest	AR3	GT	111.038	1.196	-0.614	0.105
Barretos	Random Forest	AR3	AR+GT	79.119	0.852	0.18	0.518
Barretos	Random Forest	AR3	AR+GT+W	80.929	0.872	0.142	0.514
Barretos	Random Forest	AR1	AR	42.376	0.459	0.763	0.879
Barretos	Random Forest	AR1	GT	100.531	1.088	-0.334	0.227
Barretos	Random Forest	AR1	AR+GT	43.115	0.467	0.755	0.871
Barretos	Random Forest	AR1	AR+GT+W	38.833	0.42	0.801	0.895
Barueri	Lasso	AR8	AR	810.299	6.189	-40.506	-0.075
Barueri	Lasso	AR8	GT	107.552	0.821	0.269	0.521
Barueri	Lasso	AR8	AR+GT	347.746	2.656	-6.644	0.02
Barueri	Lasso	AR8	AR+GT+W	421.441	3.219	-10.228	0.015
Barueri	Lasso	AR6	AR	746.816	5.731	-34.565	-0.061
Barueri	Lasso	AR6	GT	102.081	0.783	0.336	0.58
Barueri	Lasso	AR6	AR+GT	368.352	2.827	-7.652	0.021
Barueri	Lasso	AR6	AR+GT+W	426.962	3.276	-10.625	0.012
Barueri	Lasso	AR3	AR	580.096	4.483	-20.737	0.131
Barueri	Lasso	AR3	GT	82.694	0.639	0.558	0.747
Barueri	Lasso	AR3	AR+GT	367.101	2.837	-7.705	0.089
Barueri	Lasso	AR3	AR+GT+W	410.98	3.176	-9.911	0.058
Barueri	Lasso	AR1	AR	225.255	1.749	-2.306	0.516
Barueri	Lasso	AR1	GT	58.391	0.453	0.778	0.883
Barueri	Lasso	AR1	AR+GT	169.284	1.314	-0.867	0.551
Barueri	Lasso	AR1	AR+GT+W	176.464	1.37	-1.029	0.506
Barueri	Random Forest	AR8	AR	223.867	1.71	-2.168	0.022
Barueri	Random Forest	AR8	GT	142.412	1.088	-0.282	0.18
Barueri	Random Forest	AR8	AR+GT	145.615	1.112	-0.34	0.17
Barueri	Random Forest	AR8	AR+GT+W	146.917	1.122	-0.364	0.158
Barueri	Random Forest	AR6	AR	207.614	1.593	-1.749	0.08
Barueri	Random Forest	AR6	GT	130.845	1.004	-0.092	0.341
Barueri	Random Forest	AR6	AR+GT	136.311	1.046	-0.185	0.283
Barueri	Random Forest	AR6	AR+GT+W	135.593	1.04	-0.172	0.278
Barueri	Random Forest	AR3	AR	145.384	1.123	-0.365	0.404
Barueri	Random Forest	AR3	GT	115.15	0.89	0.143	0.573
Barueri	Random Forest	AR3	AR+GT	105.404	0.815	0.282	0.582
Barueri	Random Forest	AR3	AR+GT+W	109.977	0.85	0.219	0.562
Barueri	Random Forest	AR1	AR	79.668	0.619	0.586	0.782
Barueri	Random Forest	AR1	GT	65.001	0.505	0.725	0.859
Barueri	Random Forest	AR1	AR+GT	77.246	0.6	0.611	0.803
Barueri	Random Forest	AR1	AR+GT+W	58.815	0.457	0.775	0.881
Belo Horizonte	Lasso	AR8	AR	17101.4	5.128	-30.174	-0.038
Belo Horizonte	Lasso	AR8	GT	2348.28	0.704	0.412	0.65
Belo Horizonte	Lasso	AR8	AR+GT	2178.86	0.653	0.494	0.741
Belo Horizonte	Lasso	AR8	AR+GT+W	3540.16	1.062	-0.336	0.388
Belo Horizonte	Lasso	AR6	AR	18360.3	5.532	-35.212	0.042
Belo Horizonte	Lasso	AR6	GT	2298.86	0.693	0.432	0.664
Belo Horizonte	Lasso	AR6	AR+GT	2863.33	0.863	0.119	0.523
Belo Horizonte	Lasso	AR6	AR+GT+W	3930.5	1.184	-0.66	0.376
Belo Horizonte	Lasso	AR3	AR	3635.49	1.103	-0.436	0.68
Belo Horizonte	Lasso	AR3	GT	2080.15	0.631	0.53	0.731
Belo Horizonte	Lasso	AR3	AR+GT	2794.48	0.848	0.151	0.753
Belo Horizonte	Lasso	AR3	AR+GT+W	3654.92	1.109	-0.452	0.688
Belo Horizonte	Lasso	AR1	AR	740.777	0.226	0.94	0.971
Belo Horizonte	Lasso	AR1	GT	1761.24	0.537	0.66	0.814
Belo Horizonte	Lasso	AR1	AR+GT	737.252	0.225	0.94	0.971
Belo Horizonte	Lasso	AR1	AR+GT+W	813.742	0.248	0.927	0.965
Belo Horizonte	Random Forest	AR8	AR	3633.27	1.089	-0.407	0.084
Belo Horizonte	Random Forest	AR8	GT	2176.01	0.652	0.495	0.716
Belo Horizonte	Random Forest	AR8	AR+GT	2359.19	0.707	0.407	0.653
Belo Horizonte	Random Forest	AR8	AR+GT+W	2277.25	0.683	0.447	0.681
Belo Horizonte	Random Forest	AR6	AR	3369.42	1.015	-0.22	0.263
Belo Horizonte	Random Forest	AR6	GT	1990.29	0.6	0.574	0.765
Belo Horizonte	Random Forest	AR6	AR+GT	2247.8	0.677	0.457	0.69
Belo Horizonte	Random Forest	AR6	AR+GT+W	2110.07	0.636	0.522	0.727
Belo Horizonte	Random Forest	AR3	AR	2010.08	0.61	0.561	0.755
Belo Horizonte	Random Forest	AR3	GT	1506.84	0.457	0.753	0.869
Belo Horizonte	Random Forest	AR3	AR+GT	1709.96	0.519	0.682	0.827
Belo Horizonte	Random Forest	AR3	AR+GT+W	1742.76	0.529	0.67	0.82
Belo Horizonte	Random Forest	AR1	AR	1113.33	0.339	0.864	0.93
Belo Horizonte	Random Forest	AR1	GT	1087.46	0.331	0.871	0.933
Belo Horizonte	Random Forest	AR1	AR+GT	973.329	0.297	0.896	0.947
Belo Horizonte	Random Forest	AR1	AR+GT+W	1111.23	0.339	0.865	0.93
Eunapolis	Lasso	AR8	AR	8.004	1.082	-0.497	-0.071
Eunapolis	Lasso	AR8	GT	6.585	0.89	-0.013	0.554
Eunapolis	Lasso	AR8	AR+GT	7.176	0.97	-0.203	0.262
Eunapolis	Lasso	AR8	AR+GT+W	7.494	1.013	-0.312	0.098
Eunapolis	Lasso	AR6	AR	7.855	1.035	-0.378	0.12
Eunapolis	Lasso	AR6	GT	7.452	0.982	-0.24	0.298
Eunapolis	Lasso	AR6	AR+GT	7.324	0.965	-0.198	0.266
Eunapolis	Lasso	AR6	AR+GT+W	7.499	0.988	-0.256	0.186
Eunapolis	Lasso	AR3	AR	5.882	0.76	0.25	0.571
Eunapolis	Lasso	AR3	GT	7.137	0.922	-0.104	0.314
Eunapolis	Lasso	AR3	AR+GT	6.045	0.781	0.208	0.564
Eunapolis	Lasso	AR3	AR+GT+W	6.021	0.778	0.214	0.555
Eunapolis	Lasso	AR1	AR	4.266	0.538	0.621	0.803
Eunapolis	Lasso	AR1	GT	6.541	0.825	0.109	0.449
Eunapolis	Lasso	AR1	AR+GT	4.281	0.54	0.618	0.804
Eunapolis	Lasso	AR1	AR+GT+W	4.292	0.541	0.616	0.801
Eunapolis	Random Forest	AR8	AR	8.926	1.207	-0.862	-0.039
Eunapolis	Random Forest	AR8	GT	8.143	1.101	-0.549	0.399
Eunapolis	Random Forest	AR8	AR+GT	8.812	1.191	-0.814	0.24
Eunapolis	Random Forest	AR8	AR+GT+W	8.899	1.203	-0.85	0.129
Eunapolis	Random Forest	AR6	AR	8.324	1.097	-0.548	0.129
Eunapolis	Random Forest	AR6	GT	7.649	1.008	-0.307	0.399
Eunapolis	Random Forest	AR6	AR+GT	8.64	1.138	-0.667	0.25
Eunapolis	Random Forest	AR6	AR+GT+W	8.371	1.103	-0.565	0.19
Eunapolis	Random Forest	AR3	AR	6.434	0.831	0.103	0.465
Eunapolis	Random Forest	AR3	GT	7.468	0.965	-0.209	0.431
Eunapolis	Random Forest	AR3	AR+GT	6.802	0.879	-0.003	0.488
Eunapolis	Random Forest	AR3	AR+GT+W	6.261	0.809	0.151	0.507
Eunapolis	Random Forest	AR1	AR	4.617	0.582	0.556	0.752
Eunapolis	Random Forest	AR1	GT	6.751	0.851	0.051	0.52
Eunapolis	Random Forest	AR1	AR+GT	4.718	0.595	0.536	0.744
Eunapolis	Random Forest	AR1	AR+GT+W	4.843	0.611	0.511	0.729
Guaruja	Lasso	AR8	AR	430.319	9.133	-106.051	-0.124
Guaruja	Lasso	AR8	GT	42.77	0.908	-0.058	0.15
Guaruja	Lasso	AR8	AR+GT	186.263	3.953	-19.057	-0.035
Guaruja	Lasso	AR8	AR+GT+W	176.167	3.739	-16.941	-0.028
Guaruja	Lasso	AR6	AR	200.541	4.277	-22.409	-0.031
Guaruja	Lasso	AR6	GT	43.303	0.923	-0.091	0.151
Guaruja	Lasso	AR6	AR+GT	124.271	2.65	-7.989	0.067
Guaruja	Lasso	AR6	AR+GT+W	127.296	2.715	-8.432	0.074
Guaruja	Lasso	AR3	AR	140.895	3.026	-10.677	0.177
Guaruja	Lasso	AR3	GT	43.597	0.936	-0.118	0.183
Guaruja	Lasso	AR3	AR+GT	138.759	2.98	-10.325	0.207
Guaruja	Lasso	AR3	AR+GT+W	136.163	2.924	-9.905	0.21
Guaruja	Lasso	AR1	AR	60.552	1.306	-1.172	0.508
Guaruja	Lasso	AR1	GT	41.337	0.892	-0.012	0.266
Guaruja	Lasso	AR1	AR+GT	55.605	1.2	-0.832	0.573
Guaruja	Lasso	AR1	AR+GT+W	51.39	1.109	-0.564	0.594
Guaruja	Random Forest	AR8	AR	62.867	1.334	-1.285	0.113
Guaruja	Random Forest	AR8	GT	68.902	1.462	-1.745	0.329
Guaruja	Random Forest	AR8	AR+GT	66.78	1.417	-1.578	0.336
Guaruja	Random Forest	AR8	AR+GT+W	67.106	1.424	-1.603	0.346
Guaruja	Random Forest	AR6	AR	60.3	1.286	-1.116	0.214
Guaruja	Random Forest	AR6	GT	67.291	1.435	-1.636	0.288
Guaruja	Random Forest	AR6	AR+GT	63.917	1.363	-1.378	0.358
Guaruja	Random Forest	AR6	AR+GT+W	64.627	1.378	-1.431	0.344
Guaruja	Random Forest	AR3	AR	46.352	0.995	-0.264	0.483
Guaruja	Random Forest	AR3	GT	56.095	1.205	-0.851	0.303
Guaruja	Random Forest	AR3	AR+GT	45.189	0.97	-0.201	0.556
Guaruja	Random Forest	AR3	AR+GT+W	46.926	1.008	-0.295	0.52
Guaruja	Random Forest	AR1	AR	24.957	0.538	0.631	0.813
Guaruja	Random Forest	AR1	GT	36.478	0.787	0.212	0.626
Guaruja	Random Forest	AR1	AR+GT	30.38	0.655	0.453	0.751
Guaruja	Random Forest	AR1	AR+GT+W	26.376	0.569	0.588	0.793
Ji-Parana	Lasso	AR8	AR	19.628	0.965	-0.073	-0.075
Ji-Parana	Lasso	AR8	GT	19.68	0.967	-0.079	-0.046
Ji-Parana	Lasso	AR8	AR+GT	19.628	0.965	-0.073	-0.075
Ji-Parana	Lasso	AR8	AR+GT+W	19.628	0.965	-0.073	-0.075
Ji-Parana	Lasso	AR6	AR	19.49	0.963	-0.067	-0.034
Ji-Parana	Lasso	AR6	GT	19.312	0.954	-0.047	0.1
Ji-Parana	Lasso	AR6	AR+GT	19.49	0.963	-0.067	-0.038
Ji-Parana	Lasso	AR6	AR+GT+W	19.49	0.963	-0.067	-0.037
Ji-Parana	Lasso	AR3	AR	19.62	0.976	-0.094	0.228
Ji-Parana	Lasso	AR3	GT	18.92	0.941	-0.017	0.186
Ji-Parana	Lasso	AR3	AR+GT	18.792	0.935	-0.003	0.293
Ji-Parana	Lasso	AR3	AR+GT+W	18.9	0.94	-0.015	0.283
Ji-Parana	Lasso	AR1	AR	9.7	0.485	0.731	0.859
Ji-Parana	Lasso	AR1	GT	18.657	0.932	0.003	0.266
Ji-Parana	Lasso	AR1	AR+GT	9.774	0.488	0.726	0.858
Ji-Parana	Lasso	AR1	AR+GT+W	9.744	0.487	0.728	0.859
Ji-Parana	Random Forest	AR8	AR	20.39	1.002	-0.158	-0.058
Ji-Parana	Random Forest	AR8	GT	16.85	0.828	0.209	0.488
Ji-Parana	Random Forest	AR8	AR+GT	17.183	0.845	0.178	0.449
Ji-Parana	Random Forest	AR8	AR+GT+W	15.704	0.772	0.313	0.572
Ji-Parana	Random Forest	AR6	AR	20.925	1.033	-0.229	0.099
Ji-Parana	Random Forest	AR6	GT	17.788	0.878	0.112	0.387
Ji-Parana	Random Forest	AR6	AR+GT	17.71	0.875	0.119	0.413
Ji-Parana	Random Forest	AR6	AR+GT+W	17.18	0.848	0.171	0.478
Ji-Parana	Random Forest	AR3	AR	18.101	0.9	0.069	0.403
Ji-Parana	Random Forest	AR3	GT	15.8	0.786	0.291	0.565
Ji-Parana	Random Forest	AR3	AR+GT	16.982	0.845	0.181	0.487
Ji-Parana	Random Forest	AR3	AR+GT+W	15.187	0.755	0.345	0.608
Ji-Parana	Random Forest	AR1	AR	9.908	0.495	0.719	0.851
Ji-Parana	Random Forest	AR1	GT	14.044	0.702	0.435	0.68
Ji-Parana	Random Forest	AR1	AR+GT	10.618	0.53	0.677	0.825
Ji-Parana	Random Forest	AR1	AR+GT+W	11.208	0.56	0.64	0.801
Juazeiro do Norte	Lasso	AR8	AR	24.578	0.97	-0.08	-0.1
Juazeiro do Norte	Lasso	AR8	GT	23.53	0.928	0.01	0.208
Juazeiro do Norte	Lasso	AR8	AR+GT	24.45	0.965	-0.069	-0.195
Juazeiro do Norte	Lasso	AR8	AR+GT+W	24.629	0.972	-0.084	-0.308
Juazeiro do Norte	Lasso	AR6	AR	24.153	0.957	-0.052	0.023
Juazeiro do Norte	Lasso	AR6	GT	23.446	0.929	0.008	0.2
Juazeiro do Norte	Lasso	AR6	AR+GT	23.551	0.933	0	0.142
Juazeiro do Norte	Lasso	AR6	AR+GT+W	24.281	0.962	-0.064	-0.187
Juazeiro do Norte	Lasso	AR3	AR	20.119	0.803	0.261	0.53
Juazeiro do Norte	Lasso	AR3	GT	23.537	0.939	-0.012	0.1
Juazeiro do Norte	Lasso	AR3	AR+GT	21.713	0.867	0.139	0.405
Juazeiro do Norte	Lasso	AR3	AR+GT+W	22.048	0.88	0.112	0.381
Juazeiro do Norte	Lasso	AR1	AR	12.513	0.501	0.711	0.846
Juazeiro do Norte	Lasso	AR1	GT	23.649	0.947	-0.031	0.005
Juazeiro do Norte	Lasso	AR1	AR+GT	12.329	0.494	0.72	0.851
Juazeiro do Norte	Lasso	AR1	AR+GT+W	12.509	0.501	0.712	0.847
Juazeiro do Norte	Random Forest	AR8	AR	28.932	1.141	-0.496	0.061
Juazeiro do Norte	Random Forest	AR8	GT	29.248	1.154	-0.529	0.044
Juazeiro do Norte	Random Forest	AR8	AR+GT	32.823	1.295	-0.926	-0.017
Juazeiro do Norte	Random Forest	AR8	AR+GT+W	36.757	1.45	-1.415	-0.034
Juazeiro do Norte	Random Forest	AR6	AR	26.634	1.056	-0.28	0.246
Juazeiro do Norte	Random Forest	AR6	GT	31.326	1.242	-0.77	0.008
Juazeiro do Norte	Random Forest	AR6	AR+GT	32.656	1.294	-0.924	0.121
Juazeiro do Norte	Random Forest	AR6	AR+GT+W	33.656	1.334	-1.043	0.061
Juazeiro do Norte	Random Forest	AR3	AR	22.061	0.88	0.111	0.564
Juazeiro do Norte	Random Forest	AR3	GT	31.302	1.249	-0.79	0.098
Juazeiro do Norte	Random Forest	AR3	AR+GT	22.918	0.915	0.04	0.508
Juazeiro do Norte	Random Forest	AR3	AR+GT+W	24.705	0.986	-0.115	0.437
Juazeiro do Norte	Random Forest	AR1	AR	14.373	0.576	0.619	0.799
Juazeiro do Norte	Random Forest	AR1	GT	27.979	1.121	-0.443	0.207
Juazeiro do Norte	Random Forest	AR1	AR+GT	13.68	0.548	0.655	0.81
Juazeiro do Norte	Random Forest	AR1	AR+GT+W	13.168	0.527	0.68	0.826
Manaus	Lasso	AR8	AR	367.778	1.816	-3.907	0.25
Manaus	Lasso	AR8	GT	409.428	2.022	-5.081	0.526
Manaus	Lasso	AR8	AR+GT	426.989	2.108	-5.614	0.486
Manaus	Lasso	AR8	AR+GT+W	387.43	1.913	-4.445	0.459
Manaus	Lasso	AR6	AR	325.797	1.616	-2.881	0.334
Manaus	Lasso	AR6	GT	403.346	2.001	-4.948	0.532
Manaus	Lasso	AR6	AR+GT	392.993	1.949	-4.646	0.513
Manaus	Lasso	AR6	AR+GT+W	356.529	1.768	-3.647	0.463
Manaus	Lasso	AR3	AR	157.252	0.785	0.085	0.795
Manaus	Lasso	AR3	GT	365.294	1.824	-3.936	0.557
Manaus	Lasso	AR3	AR+GT	258.762	1.292	-1.477	0.65
Manaus	Lasso	AR3	AR+GT+W	246.778	1.232	-1.253	0.614
Manaus	Lasso	AR1	AR	53.65	0.269	0.893	0.964
Manaus	Lasso	AR1	GT	284.391	1.426	-2.015	0.651
Manaus	Lasso	AR1	AR+GT	87.465	0.439	0.715	0.908
Manaus	Lasso	AR1	AR+GT+W	89.895	0.451	0.699	0.896
Manaus	Random Forest	AR8	AR	1099.77	5.43	-42.879	0.07
Manaus	Random Forest	AR8	GT	537.512	2.654	-9.482	0.284
Manaus	Random Forest	AR8	AR+GT	671.566	3.316	-15.362	0.25
Manaus	Random Forest	AR8	AR+GT+W	576.531	2.847	-11.059	0.238
Manaus	Random Forest	AR6	AR	781.488	3.876	-21.328	0.323
Manaus	Random Forest	AR6	GT	520.731	2.583	-8.914	0.318
Manaus	Random Forest	AR6	AR+GT	629.242	3.121	-13.476	0.237
Manaus	Random Forest	AR6	AR+GT+W	602.81	2.99	-12.285	0.235
Manaus	Random Forest	AR3	AR	308.823	1.542	-2.528	0.463
Manaus	Random Forest	AR3	GT	496.753	2.48	-8.128	0.303
Manaus	Random Forest	AR3	AR+GT	588.314	2.937	-11.803	0.319
Manaus	Random Forest	AR3	AR+GT+W	491.648	2.455	-7.941	0.422
Manaus	Random Forest	AR1	AR	119.233	0.598	0.47	0.827
Manaus	Random Forest	AR1	GT	459.031	2.302	-6.854	0.309
Manaus	Random Forest	AR1	AR+GT	145.885	0.732	0.207	0.789
Manaus	Random Forest	AR1	AR+GT+W	207.934	1.043	-0.612	0.683
Maranguape	Lasso	AR8	AR	6.4	0.726	0.261	0.571
Maranguape	Lasso	AR8	GT	7.241	0.821	0.054	0.332
Maranguape	Lasso	AR8	AR+GT	6.942	0.787	0.131	0.393
Maranguape	Lasso	AR8	AR+GT+W	7.136	0.809	0.081	0.332
Maranguape	Lasso	AR6	AR	5.674	0.646	0.415	0.668
Maranguape	Lasso	AR6	GT	7.092	0.808	0.086	0.36
Maranguape	Lasso	AR6	AR+GT	6.321	0.72	0.274	0.533
Maranguape	Lasso	AR6	AR+GT+W	6.417	0.731	0.252	0.514
Maranguape	Lasso	AR3	AR	4.398	0.504	0.644	0.806
Maranguape	Lasso	AR3	GT	6.747	0.774	0.163	0.437
Maranguape	Lasso	AR3	AR+GT	4.864	0.558	0.565	0.76
Maranguape	Lasso	AR3	AR+GT+W	4.895	0.561	0.559	0.76
Maranguape	Lasso	AR1	AR	3.222	0.371	0.808	0.899
Maranguape	Lasso	AR1	GT	6.493	0.747	0.218	0.507
Maranguape	Lasso	AR1	AR+GT	3.348	0.385	0.792	0.892
Maranguape	Lasso	AR1	AR+GT+W	3.317	0.382	0.796	0.896
Maranguape	Random Forest	AR8	AR	6.397	0.726	0.262	0.526
Maranguape	Random Forest	AR8	GT	7.763	0.88	-0.087	0.268
Maranguape	Random Forest	AR8	AR+GT	6.781	0.769	0.171	0.464
Maranguape	Random Forest	AR8	AR+GT+W	6.968	0.79	0.124	0.425
Maranguape	Random Forest	AR6	AR	5.926	0.675	0.362	0.618
Maranguape	Random Forest	AR6	GT	7.612	0.867	-0.052	0.297
Maranguape	Random Forest	AR6	AR+GT	6.769	0.771	0.168	0.459
Maranguape	Random Forest	AR6	AR+GT+W	6.714	0.765	0.181	0.464
Maranguape	Random Forest	AR3	AR	4.889	0.561	0.56	0.752
Maranguape	Random Forest	AR3	GT	7.022	0.805	0.093	0.406
Maranguape	Random Forest	AR3	AR+GT	5.596	0.642	0.424	0.659
Maranguape	Random Forest	AR3	AR+GT+W	5.537	0.635	0.436	0.674
Maranguape	Random Forest	AR1	AR	4.011	0.462	0.702	0.839
Maranguape	Random Forest	AR1	GT	6.09	0.701	0.312	0.573
Maranguape	Random Forest	AR1	AR+GT	3.908	0.45	0.717	0.848
Maranguape	Random Forest	AR1	AR+GT+W	3.687	0.424	0.748	0.868
Parnaiba	Lasso	AR8	AR	8.361	1.087	-0.541	-0.051
Parnaiba	Lasso	AR8	GT	9.948	1.293	-1.181	-0.006
Parnaiba	Lasso	AR8	AR+GT	8.441	1.097	-0.57	-0.214
Parnaiba	Lasso	AR8	AR+GT+W	8.356	1.086	-0.539	-0.18
Parnaiba	Lasso	AR6	AR	8.825	0.95	-0.133	0.216
Parnaiba	Lasso	AR6	GT	11.072	1.192	-0.784	-0.122
Parnaiba	Lasso	AR6	AR+GT	9.363	1.008	-0.275	-0.08
Parnaiba	Lasso	AR6	AR+GT+W	9.369	1.009	-0.277	-0.083
Parnaiba	Lasso	AR3	AR	6.731	0.627	0.51	0.729
Parnaiba	Lasso	AR3	GT	11.388	1.061	-0.402	-0.111
Parnaiba	Lasso	AR3	AR+GT	7.562	0.705	0.382	0.631
Parnaiba	Lasso	AR3	AR+GT+W	7.788	0.726	0.344	0.62
Parnaiba	Lasso	AR1	AR	5.309	0.459	0.737	0.862
Parnaiba	Lasso	AR1	GT	11.326	0.979	-0.196	-0.034
Parnaiba	Lasso	AR1	AR+GT	5.406	0.468	0.728	0.855
Parnaiba	Lasso	AR1	AR+GT+W	5.449	0.471	0.723	0.853
Parnaiba	Random Forest	AR8	AR	8.824	1.147	-0.716	0.18
Parnaiba	Random Forest	AR8	GT	13.067	1.699	-2.763	-0.148
Parnaiba	Random Forest	AR8	AR+GT	10.411	1.353	-1.389	0.23
Parnaiba	Random Forest	AR8	AR+GT+W	12.097	1.573	-2.225	0.235
Parnaiba	Random Forest	AR6	AR	9.658	1.04	-0.357	0.289
Parnaiba	Random Forest	AR6	GT	13.976	1.505	-1.842	-0.144
Parnaiba	Random Forest	AR6	AR+GT	11.607	1.25	-0.96	0.281
Parnaiba	Random Forest	AR6	AR+GT+W	12.865	1.385	-1.408	0.298
Parnaiba	Random Forest	AR3	AR	8.404	0.783	0.236	0.602
Parnaiba	Random Forest	AR3	GT	13.863	1.292	-1.078	-0.125
Parnaiba	Random Forest	AR3	AR+GT	9.05	0.843	0.115	0.561
Parnaiba	Random Forest	AR3	AR+GT+W	8.287	0.772	0.258	0.664
Parnaiba	Random Forest	AR1	AR	6.183	0.535	0.644	0.809
Parnaiba	Random Forest	AR1	GT	12.632	1.092	-0.488	0.074
Parnaiba	Random Forest	AR1	AR+GT	5.566	0.481	0.711	0.844
Parnaiba	Random Forest	AR1	AR+GT+W	5.967	0.516	0.668	0.832
Rio de Janeiro	Lasso	AR8	AR	2041.02	1.679	-2.561	0.758
Rio de Janeiro	Lasso	AR8	GT	996.337	0.819	0.151	0.791
Rio de Janeiro	Lasso	AR8	AR+GT	2147.8	1.766	-2.943	0.906
Rio de Janeiro	Lasso	AR8	AR+GT+W	2109.87	1.735	-2.805	0.903
Rio de Janeiro	Lasso	AR6	AR	1660.15	1.371	-1.378	0.791
Rio de Janeiro	Lasso	AR6	GT	951.977	0.786	0.218	0.812
Rio de Janeiro	Lasso	AR6	AR+GT	1800.46	1.486	-1.797	0.909
Rio de Janeiro	Lasso	AR6	AR+GT+W	1798	1.484	-1.79	0.9
Rio de Janeiro	Lasso	AR3	AR	835.116	0.689	0.393	0.907
Rio de Janeiro	Lasso	AR3	GT	869.631	0.718	0.342	0.846
Rio de Janeiro	Lasso	AR3	AR+GT	986.066	0.814	0.154	0.943
Rio de Janeiro	Lasso	AR3	AR+GT+W	979.817	0.809	0.165	0.94
Rio de Janeiro	Lasso	AR1	AR	292.117	0.237	0.928	0.976
Rio de Janeiro	Lasso	AR1	GT	799.398	0.648	0.459	0.871
Rio de Janeiro	Lasso	AR1	AR+GT	333.454	0.27	0.906	0.977
Rio de Janeiro	Lasso	AR1	AR+GT+W	329.396	0.267	0.908	0.978
Rio de Janeiro	Random Forest	AR8	AR	2309.86	1.9	-3.561	0.479
Rio de Janeiro	Random Forest	AR8	GT	1660.62	1.366	-1.357	0.729
Rio de Janeiro	Random Forest	AR8	AR+GT	1545.68	1.271	-1.042	0.818
Rio de Janeiro	Random Forest	AR8	AR+GT+W	1597.42	1.314	-1.181	0.813
Rio de Janeiro	Random Forest	AR6	AR	1868.29	1.542	-2.012	0.596
Rio de Janeiro	Random Forest	AR6	GT	1558.81	1.287	-1.097	0.733
Rio de Janeiro	Random Forest	AR6	AR+GT	1338.17	1.105	-0.545	0.845
Rio de Janeiro	Random Forest	AR6	AR+GT+W	1322.99	1.092	-0.51	0.831
Rio de Janeiro	Random Forest	AR3	AR	862.27	0.712	0.353	0.842
Rio de Janeiro	Random Forest	AR3	GT	1451.32	1.198	-0.832	0.739
Rio de Janeiro	Random Forest	AR3	AR+GT	960.921	0.793	0.197	0.867
Rio de Janeiro	Random Forest	AR3	AR+GT+W	894.074	0.738	0.305	0.866
Rio de Janeiro	Random Forest	AR1	AR	323.141	0.262	0.912	0.965
Rio de Janeiro	Random Forest	AR1	GT	1183.42	0.96	-0.186	0.767
Rio de Janeiro	Random Forest	AR1	AR+GT	369.629	0.3	0.884	0.967
Rio de Janeiro	Random Forest	AR1	AR+GT+W	362.192	0.294	0.889	0.959
Rondonopolis	Lasso	AR8	AR	151.048	4.489	-22.788	-0.039
Rondonopolis	Lasso	AR8	GT	31.965	0.95	-0.065	-0.124
Rondonopolis	Lasso	AR8	AR+GT	155.636	4.626	-24.255	-0.019
Rondonopolis	Lasso	AR8	AR+GT+W	163.865	4.87	-26.996	-0.057
Rondonopolis	Lasso	AR6	AR	157.663	4.703	-25.161	0.033
Rondonopolis	Lasso	AR6	GT	31.751	0.947	-0.061	-0.115
Rondonopolis	Lasso	AR6	AR+GT	159.169	4.748	-25.663	0.051
Rondonopolis	Lasso	AR6	AR+GT+W	176.154	5.255	-31.657	-0.027
Rondonopolis	Lasso	AR3	AR	103.269	3.092	-10.364	0.301
Rondonopolis	Lasso	AR3	GT	31.295	0.937	-0.044	-0.058
Rondonopolis	Lasso	AR3	AR+GT	99.144	2.968	-9.474	0.22
Rondonopolis	Lasso	AR3	AR+GT+W	118.036	3.534	-13.847	0.202
Rondonopolis	Lasso	AR1	AR	14.708	0.441	0.768	0.913
Rondonopolis	Lasso	AR1	GT	30.801	0.924	-0.019	0.021
Rondonopolis	Lasso	AR1	AR+GT	15.26	0.458	0.75	0.91
Rondonopolis	Lasso	AR1	AR+GT+W	16.093	0.483	0.722	0.901
Rondonopolis	Random Forest	AR8	AR	50.078	1.488	-1.615	-0.076
Rondonopolis	Random Forest	AR8	GT	35.721	1.062	-0.33	0.089
Rondonopolis	Random Forest	AR8	AR+GT	48.401	1.439	-1.443	-0.043
Rondonopolis	Random Forest	AR8	AR+GT+W	47.055	1.399	-1.309	-0.054
Rondonopolis	Random Forest	AR6	AR	44.823	1.337	-1.114	0.051
Rondonopolis	Random Forest	AR6	GT	33.959	1.013	-0.214	0.14
Rondonopolis	Random Forest	AR6	AR+GT	43.203	1.289	-0.964	0.07
Rondonopolis	Random Forest	AR6	AR+GT+W	43.19	1.288	-0.963	0.088
Rondonopolis	Random Forest	AR3	AR	29.962	0.897	0.043	0.52
Rondonopolis	Random Forest	AR3	GT	32.394	0.97	-0.118	0.267
Rondonopolis	Random Forest	AR3	AR+GT	31.046	0.929	-0.027	0.457
Rondonopolis	Random Forest	AR3	AR+GT+W	30.694	0.919	-0.004	0.462
Rondonopolis	Random Forest	AR1	AR	14.75	0.443	0.766	0.876
Rondonopolis	Random Forest	AR1	GT	31.057	0.932	-0.036	0.335
Rondonopolis	Random Forest	AR1	AR+GT	17.514	0.526	0.67	0.819
Rondonopolis	Random Forest	AR1	AR+GT+W	16.52	0.496	0.707	0.841
Santa Cruz	Lasso	AR8	AR	8.439	0.97	-0.041	-0.001
Santa Cruz	Lasso	AR8	GT	8.477	0.974	-0.05	-0.043
Santa Cruz	Lasso	AR8	AR+GT	8.445	0.97	-0.042	0.007
Santa Cruz	Lasso	AR8	AR+GT+W	8.443	0.97	-0.042	0.032
Santa Cruz	Lasso	AR6	AR	8.243	0.952	-0.002	0.18
Santa Cruz	Lasso	AR6	GT	8.427	0.973	-0.047	-0.027
Santa Cruz	Lasso	AR6	AR+GT	8.294	0.958	-0.014	0.155
Santa Cruz	Lasso	AR6	AR+GT+W	8.283	0.956	-0.011	0.172
Santa Cruz	Lasso	AR3	AR	7.844	0.912	0.082	0.418
Santa Cruz	Lasso	AR3	GT	8.333	0.969	-0.037	0.023
Santa Cruz	Lasso	AR3	AR+GT	7.937	0.923	0.06	0.416
Santa Cruz	Lasso	AR3	AR+GT+W	7.932	0.922	0.061	0.419
Santa Cruz	Lasso	AR1	AR	11.725	1.37	-1.07	0.539
Santa Cruz	Lasso	AR1	GT	8.248	0.963	-0.024	0.082
Santa Cruz	Lasso	AR1	AR+GT	10.329	1.207	-0.606	0.553
Santa Cruz	Lasso	AR1	AR+GT+W	10.351	1.209	-0.613	0.552
Santa Cruz	Random Forest	AR8	AR	10.09	1.159	-0.488	0.004
Santa Cruz	Random Forest	AR8	GT	12.809	1.472	-1.398	-0.021
Santa Cruz	Random Forest	AR8	AR+GT	14.407	1.655	-2.034	-0.023
Santa Cruz	Random Forest	AR8	AR+GT+W	14.494	1.665	-2.07	-0.042
Santa Cruz	Random Forest	AR6	AR	9.741	1.125	-0.399	0.103
Santa Cruz	Random Forest	AR6	GT	12.856	1.484	-1.436	0
Santa Cruz	Random Forest	AR6	AR+GT	14.027	1.62	-1.9	0.011
Santa Cruz	Random Forest	AR6	AR+GT+W	14.252	1.645	-1.994	0.002
Santa Cruz	Random Forest	AR3	AR	10.044	1.168	-0.506	0.294
Santa Cruz	Random Forest	AR3	GT	10.997	1.279	-0.805	0.212
Santa Cruz	Random Forest	AR3	AR+GT	11.187	1.301	-0.868	0.239
Santa Cruz	Random Forest	AR3	AR+GT+W	11.197	1.302	-0.871	0.226
Santa Cruz	Random Forest	AR1	AR	7.007	0.819	0.261	0.603
Santa Cruz	Random Forest	AR1	GT	9.502	1.11	-0.359	0.434
Santa Cruz	Random Forest	AR1	AR+GT	6.102	0.713	0.439	0.686
Santa Cruz	Random Forest	AR1	AR+GT+W	6.578	0.768	0.348	0.633
Sao Goncalo	Lasso	AR8	AR	444.287	1.451	-1.525	0.126
Sao Goncalo	Lasso	AR8	GT	243.8	0.796	0.24	0.491
Sao Goncalo	Lasso	AR8	AR+GT	283.417	0.925	-0.028	0.465
Sao Goncalo	Lasso	AR8	AR+GT+W	283.175	0.925	-0.026	0.465
Sao Goncalo	Lasso	AR6	AR	427.982	1.404	-1.363	0.2
Sao Goncalo	Lasso	AR6	GT	241.142	0.791	0.25	0.502
Sao Goncalo	Lasso	AR6	AR+GT	272.782	0.895	0.04	0.518
Sao Goncalo	Lasso	AR6	AR+GT+W	274.464	0.9	0.028	0.507
Sao Goncalo	Lasso	AR3	AR	238.23	0.784	0.261	0.643
Sao Goncalo	Lasso	AR3	GT	228.367	0.751	0.321	0.57
Sao Goncalo	Lasso	AR3	AR+GT	200.381	0.659	0.477	0.722
Sao Goncalo	Lasso	AR3	AR+GT+W	202.91	0.668	0.464	0.714
Sao Goncalo	Lasso	AR1	AR	106.394	0.348	0.853	0.925
Sao Goncalo	Lasso	AR1	GT	211.731	0.693	0.419	0.651
Sao Goncalo	Lasso	AR1	AR+GT	105.025	0.344	0.857	0.926
Sao Goncalo	Lasso	AR1	AR+GT+W	104.451	0.342	0.858	0.927
Sao Goncalo	Random Forest	AR8	AR	396.298	1.294	-1.009	0.116
Sao Goncalo	Random Forest	AR8	GT	272.565	0.89	0.05	0.424
Sao Goncalo	Random Forest	AR8	AR+GT	274.017	0.895	0.039	0.389
Sao Goncalo	Random Forest	AR8	AR+GT+W	290.999	0.95	-0.083	0.361
Sao Goncalo	Random Forest	AR6	AR	370.195	1.215	-0.768	0.165
Sao Goncalo	Random Forest	AR6	GT	263.731	0.865	0.103	0.467
Sao Goncalo	Random Forest	AR6	AR+GT	266.781	0.875	0.082	0.429
Sao Goncalo	Random Forest	AR6	AR+GT+W	272.215	0.893	0.044	0.436
Sao Goncalo	Random Forest	AR3	AR	258.708	0.851	0.128	0.539
Sao Goncalo	Random Forest	AR3	GT	230.833	0.759	0.306	0.584
Sao Goncalo	Random Forest	AR3	AR+GT	208.769	0.687	0.432	0.671
Sao Goncalo	Random Forest	AR3	AR+GT+W	221.361	0.728	0.362	0.62
Sao Goncalo	Random Forest	AR1	AR	111.913	0.366	0.838	0.919
Sao Goncalo	Random Forest	AR1	GT	187.451	0.613	0.544	0.742
Sao Goncalo	Random Forest	AR1	AR+GT	115.221	0.377	0.828	0.913
Sao Goncalo	Random Forest	AR1	AR+GT+W	123.129	0.403	0.803	0.9
Sao Luis	Lasso	AR8	AR	59.987	0.851	-0.002	0.262
Sao Luis	Lasso	AR8	GT	37.251	0.528	0.614	0.811
Sao Luis	Lasso	AR8	AR+GT	50.013	0.709	0.304	0.701
Sao Luis	Lasso	AR8	AR+GT+W	49.588	0.703	0.316	0.682
Sao Luis	Lasso	AR6	AR	55.077	0.784	0.148	0.442
Sao Luis	Lasso	AR6	GT	37.345	0.532	0.608	0.806
Sao Luis	Lasso	AR6	AR+GT	48.761	0.694	0.332	0.703
Sao Luis	Lasso	AR6	AR+GT+W	48.006	0.683	0.352	0.692
Sao Luis	Lasso	AR3	AR	39.237	0.562	0.561	0.756
Sao Luis	Lasso	AR3	GT	36.675	0.525	0.617	0.81
Sao Luis	Lasso	AR3	AR+GT	37.182	0.532	0.606	0.825
Sao Luis	Lasso	AR3	AR+GT+W	36.68	0.525	0.617	0.822
Sao Luis	Lasso	AR1	AR	22.944	0.329	0.849	0.922
Sao Luis	Lasso	AR1	GT	35.439	0.509	0.639	0.823
Sao Luis	Lasso	AR1	AR+GT	22.491	0.323	0.855	0.93
Sao Luis	Lasso	AR1	AR+GT+W	22.542	0.324	0.854	0.929
Sao Luis	Random Forest	AR8	AR	53.959	0.765	0.19	0.465
Sao Luis	Random Forest	AR8	GT	47.007	0.667	0.385	0.624
Sao Luis	Random Forest	AR8	AR+GT	48.098	0.682	0.356	0.604
Sao Luis	Random Forest	AR8	AR+GT+W	50.352	0.714	0.294	0.55
Sao Luis	Random Forest	AR6	AR	43.493	0.619	0.469	0.685
Sao Luis	Random Forest	AR6	GT	46.646	0.664	0.389	0.628
Sao Luis	Random Forest	AR6	AR+GT	39.28	0.559	0.566	0.758
Sao Luis	Random Forest	AR6	AR+GT+W	40.395	0.575	0.542	0.739
Sao Luis	Random Forest	AR3	AR	31.135	0.446	0.724	0.864
Sao Luis	Random Forest	AR3	GT	42.547	0.609	0.484	0.702
Sao Luis	Random Forest	AR3	AR+GT	30.744	0.44	0.731	0.862
Sao Luis	Random Forest	AR3	AR+GT+W	32.029	0.459	0.708	0.844
Sao Luis	Random Forest	AR1	AR	21.934	0.315	0.862	0.935
Sao Luis	Random Forest	AR1	GT	36.901	0.53	0.609	0.783
Sao Luis	Random Forest	AR1	AR+GT	23.808	0.342	0.837	0.918
Sao Luis	Random Forest	AR1	AR+GT+W	24.945	0.358	0.821	0.908
Sao Vicente	Lasso	AR8	AR	117.53	1.278	-0.994	-0.03
Sao Vicente	Lasso	AR8	GT	91.615	0.996	-0.211	-0.029
Sao Vicente	Lasso	AR8	AR+GT	93.331	1.015	-0.257	-0.033
Sao Vicente	Lasso	AR8	AR+GT+W	93.34	1.015	-0.257	-0.03
Sao Vicente	Lasso	AR6	AR	94.127	1.028	-0.289	0.211
Sao Vicente	Lasso	AR6	GT	92.627	1.012	-0.248	0.016
Sao Vicente	Lasso	AR6	AR+GT	96.03	1.049	-0.342	0.049
Sao Vicente	Lasso	AR6	AR+GT+W	95.113	1.039	-0.316	0.052
Sao Vicente	Lasso	AR3	AR	64.736	0.712	0.383	0.625
Sao Vicente	Lasso	AR3	GT	93.251	1.026	-0.281	0.057
Sao Vicente	Lasso	AR3	AR+GT	77.157	0.849	0.123	0.407
Sao Vicente	Lasso	AR3	AR+GT+W	75.954	0.835	0.15	0.424
Sao Vicente	Lasso	AR1	AR	42.91	0.474	0.726	0.902
Sao Vicente	Lasso	AR1	GT	87.504	0.966	-0.138	0.118
Sao Vicente	Lasso	AR1	AR+GT	57.941	0.64	0.501	0.876
Sao Vicente	Lasso	AR1	AR+GT+W	58.844	0.65	0.485	0.876
Sao Vicente	Random Forest	AR8	AR	111.642	1.214	-0.799	0.112
Sao Vicente	Random Forest	AR8	GT	106.115	1.154	-0.625	0.212
Sao Vicente	Random Forest	AR8	AR+GT	108.094	1.175	-0.686	0.32
Sao Vicente	Random Forest	AR8	AR+GT+W	103.754	1.128	-0.554	0.312
Sao Vicente	Random Forest	AR6	AR	99.62	1.088	-0.444	0.251
Sao Vicente	Random Forest	AR6	GT	100.271	1.095	-0.463	0.275
Sao Vicente	Random Forest	AR6	AR+GT	99.591	1.088	-0.443	0.354
Sao Vicente	Random Forest	AR6	AR+GT+W	98.288	1.074	-0.406	0.372
Sao Vicente	Random Forest	AR3	AR	67.092	0.738	0.337	0.677
Sao Vicente	Random Forest	AR3	GT	90.628	0.997	-0.21	0.395
Sao Vicente	Random Forest	AR3	AR+GT	67.735	0.745	0.324	0.701
Sao Vicente	Random Forest	AR3	AR+GT+W	66.443	0.731	0.35	0.693
Sao Vicente	Random Forest	AR1	AR	36.709	0.405	0.8	0.903
Sao Vicente	Random Forest	AR1	GT	73.042	0.807	0.207	0.536
Sao Vicente	Random Forest	AR1	AR+GT	36.407	0.402	0.803	0.901
Sao Vicente	Random Forest	AR1	AR+GT+W	36.786	0.406	0.799	0.899
Sertaozinho	Lasso	AR8	AR	56.526	0.893	0.081	0.422
Sertaozinho	Lasso	AR8	GT	61.229	0.968	-0.078	0.122
Sertaozinho	Lasso	AR8	AR+GT	60.945	0.963	-0.068	0.104
Sertaozinho	Lasso	AR8	AR+GT+W	61.69	0.975	-0.094	0.092
Sertaozinho	Lasso	AR6	AR	47.091	0.748	0.357	0.66
Sertaozinho	Lasso	AR6	GT	60.24	0.957	-0.052	0.144
Sertaozinho	Lasso	AR6	AR+GT	52.896	0.84	0.189	0.469
Sertaozinho	Lasso	AR6	AR+GT+W	51.473	0.817	0.232	0.504
Sertaozinho	Lasso	AR3	AR	51.828	0.829	0.212	0.778
Sertaozinho	Lasso	AR3	GT	56.128	0.898	0.076	0.3
Sertaozinho	Lasso	AR3	AR+GT	56.926	0.91	0.049	0.754
Sertaozinho	Lasso	AR3	AR+GT+W	53.535	0.856	0.159	0.764
Sertaozinho	Lasso	AR1	AR	31.473	0.506	0.707	0.865
Sertaozinho	Lasso	AR1	GT	51.942	0.835	0.202	0.458
Sertaozinho	Lasso	AR1	AR+GT	34.124	0.548	0.656	0.853
Sertaozinho	Lasso	AR1	AR+GT+W	31.98	0.514	0.698	0.864
Sertaozinho	Random Forest	AR8	AR	62.894	0.994	-0.138	0.21
Sertaozinho	Random Forest	AR8	GT	61.267	0.968	-0.079	0.147
Sertaozinho	Random Forest	AR8	AR+GT	57.076	0.902	0.063	0.328
Sertaozinho	Random Forest	AR8	AR+GT+W	55.981	0.885	0.099	0.351
Sertaozinho	Random Forest	AR6	AR	56.077	0.891	0.088	0.413
Sertaozinho	Random Forest	AR6	GT	61.353	0.974	-0.091	0.168
Sertaozinho	Random Forest	AR6	AR+GT	56.246	0.893	0.083	0.425
Sertaozinho	Random Forest	AR6	AR+GT+W	51.887	0.824	0.219	0.48
Sertaozinho	Random Forest	AR3	AR	38.669	0.618	0.561	0.751
Sertaozinho	Random Forest	AR3	GT	56.692	0.907	0.057	0.324
Sertaozinho	Random Forest	AR3	AR+GT	40.285	0.644	0.524	0.748
Sertaozinho	Random Forest	AR3	AR+GT+W	41.32	0.661	0.499	0.714
Sertaozinho	Random Forest	AR1	AR	30.243	0.486	0.729	0.854
Sertaozinho	Random Forest	AR1	GT	53.3	0.856	0.16	0.432
Sertaozinho	Random Forest	AR1	AR+GT	30.161	0.485	0.731	0.856
Sertaozinho	Random Forest	AR1	AR+GT+W	31.652	0.509	0.704	0.84
Tres Lagoas	Lasso	AR8	AR	71.842	0.956	-0.109	-0.123
Tres Lagoas	Lasso	AR8	GT	78.845	1.049	-0.336	0.065
Tres Lagoas	Lasso	AR8	AR+GT	77.377	1.03	-0.286	0.119
Tres Lagoas	Lasso	AR8	AR+GT+W	77.32	1.029	-0.285	0.116
Tres Lagoas	Lasso	AR6	AR	73.33	0.981	-0.164	-0.009
Tres Lagoas	Lasso	AR6	GT	76.469	1.023	-0.266	0.084
Tres Lagoas	Lasso	AR6	AR+GT	75.306	1.007	-0.228	0.185
Tres Lagoas	Lasso	AR6	AR+GT+W	77.313	1.034	-0.294	0.124
Tres Lagoas	Lasso	AR3	AR	49.48	0.666	0.463	0.733
Tres Lagoas	Lasso	AR3	GT	71.683	0.965	-0.126	0.14
Tres Lagoas	Lasso	AR3	AR+GT	41.555	0.56	0.622	0.821
Tres Lagoas	Lasso	AR3	AR+GT+W	41.401	0.558	0.624	0.82
Tres Lagoas	Lasso	AR1	AR	30.499	0.413	0.794	0.906
Tres Lagoas	Lasso	AR1	GT	67.576	0.914	-0.009	0.218
Tres Lagoas	Lasso	AR1	AR+GT	27.068	0.366	0.838	0.924
Tres Lagoas	Lasso	AR1	AR+GT+W	26.545	0.359	0.844	0.927
Tres Lagoas	Random Forest	AR8	AR	73.984	0.985	-0.176	0.103
Tres Lagoas	Random Forest	AR8	GT	76.071	1.012	-0.243	0.204
Tres Lagoas	Random Forest	AR8	AR+GT	81.921	1.09	-0.442	0.192
Tres Lagoas	Random Forest	AR8	AR+GT+W	79.878	1.063	-0.371	0.181
Tres Lagoas	Random Forest	AR6	AR	68.937	0.922	-0.029	0.289
Tres Lagoas	Random Forest	AR6	GT	74.495	0.996	-0.202	0.209
Tres Lagoas	Random Forest	AR6	AR+GT	74.5	0.996	-0.202	0.294
Tres Lagoas	Random Forest	AR6	AR+GT+W	76.302	1.02	-0.26	0.266
Tres Lagoas	Random Forest	AR3	AR	47.351	0.638	0.509	0.724
Tres Lagoas	Random Forest	AR3	GT	68.428	0.921	-0.026	0.331
Tres Lagoas	Random Forest	AR3	AR+GT	52.204	0.703	0.403	0.659
Tres Lagoas	Random Forest	AR3	AR+GT+W	52.777	0.711	0.39	0.659
Tres Lagoas	Random Forest	AR1	AR	30.209	0.409	0.798	0.898
Tres Lagoas	Random Forest	AR1	GT	62.797	0.849	0.128	0.421
Tres Lagoas	Random Forest	AR1	AR+GT	29.385	0.397	0.809	0.9
Tres Lagoas	Random Forest	AR1	AR+GT+W	31.456	0.426	0.781	0.887
